# Identification of probable child maltreatment using prospectively recorded information between 5 months and 17 years in a longitudinal cohort of Canadian children

**DOI:** 10.1101/2023.04.05.23288127

**Authors:** Sara Scardera, Rachel Langevin, Delphine Collin-Vezina, Maude Comtois Cabana, Snehal M Pinto Pereira, Sylvana Côté, Isabelle Ouellet-Morin, Marie-Claude Geoffroy

**Affiliations:** Department of Educational and Counselling Psychology, McGill University, Education Building, 3700 McTavish Street, H3A 1Y2, Montreal, Quebec, Canada; School of Social Work, McGill University, Montreal, Quebec, Canada; Department of Psychology, University of Montreal, Montreal, Quebec, Canada; Faculty of Health Sciences, Simon Fraser University, British Columbia, Canada; Faculty of Medical Sciences, University College London, England, United Kingdom; Department of Social and Preventive Medicine, University of Montreal, Montreal, Quebec, Canada; School of Criminology, University of Montreal & the Research Center of the Montreal Mental Health University Institute, Montreal, Quebec, Canada; McGill Group for Suicide Studies, Douglas Mental Health University Institute & Department of Psychiatry, McGill University, Montreal, Canada

**Author notes:** **Corresponding Author:** Marie-Claude Geoffroy, PhD, Department of Educational and Counselling Psychology, McGill University, Montreal, QC H3A 1Y2, Canada. Drs. Ouellet-Morin and Geoffroy shared senior authorship. **Role of the Funder/Sponsor:** The funder had no role in the design and conduct of the study; collection, management, analysis, and interpretation of the data; preparation, review, or approval of the manuscript; and decision to submit the manuscript for publication.

**Keywords:** Child maltreatment, measurement, population-based cohorts, methodology

## Abstract

**Background:** Both prospective and retrospective measures of child maltreatment predict mental health problems, despite their weak concordance. Research remains largely based on retrospective reports spanning the entire childhood due to a scarcity of prospectively completed questionnaires targeting maltreatment specifically.

**Objective:** We developed a prospective index of child maltreatment in the Québec Longitudinal Study of Child Development (QLSCD) using prospective information collected from ages 5 months to 17 years and examined its concordance with retrospective maltreatment.

**Participants and Setting:** The QLSCD is an ongoing population-based cohort that includes 2,120 participants born from 1997-1998 in the Canadian Province of Quebec.

**Methods:** As the QLSCD did not have maltreatment as a focal variable, we screened 29,600 items completed by multiple informants (mothers, children, teachers, home observations) across 14 measurement points (0-17 years). Items that could reflect maltreatment were first extracted. Two maltreatment experts reviewed these items for inclusion and determined cut-offs for possible child maltreatment. Retrospective maltreatment was self-reported at 23 years.

**Results:** Indicators were derived across preschool, school-age and adolescence periods and by the end of childhood and adolescence, including presence (yes/no), chronicity (re-occurrence), extent of exposure and cumulative maltreatment. Across all developmental periods, the presence of maltreatment was as follows: physical abuse (16.3-21.8%), psychological abuse (3.3-21.9%), emotional neglect (20.4-21.6%), physical neglect (15.0-22.3%), supervisory neglect (25.8-44.9%), family violence (4.1-11.2%) and sexual abuse (9.5% in adolescence only).

**Conclusions:** In addition to the many future research opportunities offered by these prospective indicators of maltreatment, this study offers a roadmap to researchers wishing to undertake a similar task.

**Highlights:**

- In this longitudinal cohort, maltreatment experts retained 251 of 29,600 items available
- Probable maltreatment indicators were derived: presence, chronicity, extent of exposure, and cumulative maltreatment
- Prevalence rates vary from 3.3% and 44.9% across developmental periods, and 16.5-67.3% by the end of adolescence
- Prospective and retrospective maltreatment identify different groups of individuals
- As most studies use retrospective data, findings suggest that the representation of child maltreatment is incomplete and retrospective reports should be complimented by prospective data, whenever possible
