## Supplementary Table2 for "Identification of probable child maltreatment using prospectively recorded information between 5 months and 17 years in a longitudinal cohort of Canadian children"

### Sheet: Table 2
	Table 2
	Individual items selected by maltreatment experts across preschool, school-age and adolescence
	Item	Informant	Dichotimization Cut-off	Age points
	Physical abuse (n=11 unique items)
	The mother slaps the baby / twin and spanks him or her on the buttocks during the visit.	Interviewer Observation	Rarely Yes	5m, 17m, 29m 45-56m
	I have spanked my baby/twin when he/she was particularly fussy.	Mother	10 (exactly what I did)	5m, 17m, 29m
	I have shaken my baby/twin when he/she was particularly fussy.	Mother	10 (exactly what I did)	5m, 29m
	In the past 12 months, when your child broke the rules or did things that he/she was not supposed to, how often did you: use physical punishment?	Mother	Often Sometimes	29m, 41m 45-56m, 5y, 6y, 8y, 10y, 12y, 13y, 15y, 17y
	In the past 12 months, how often did you hit “child” when they were difficult? In the past 3 months, how often did you hit “child” when they were difficult?	Mother	A few times a week About once per two weeks A few times a week	41m, 5y, 6y 8y, 10y, 12y, 13y, 15y, 17y 45-56m
	There was more than one incident involving physical punishment during the visit.	Interviewer Observation	Yes	45-56m
	In the past 12 months, how often did you grab firmly or shake your child when they were difficult? In the past 6 months, my parents grab firmly or shake me	Mother Child	A few times a week Often	5y, 6y, 8y, 10y, 12y 12y, 13y, 15y, 17y
	In the past 6 months, your parents hit you or threaten to do so	Child	Often	10y, 12y, 13y, 15y, 17y
	In the past 12 months, a romantic partner has grabbed me (held me by the arms); he/she pushed me around; he/she shook me.	Child	Sometimes	15y, 17y
	In the past 12 months, a romantic partner has slapped me	Child	Sometimes	15y, 17y
	In the past 12 months, a romantic partner has used his/her fists or feet, an object or a weapon to hurt me.	Child	Sometimes	15y, 17y
	Sexual abuse (n=2 unique items)
	In the past 12 months, a romantic partner has forced me to kiss or caress him/her when I didn’t want to.	Child	Sometimes true	15y, 17y
	In the past 12 months, a romantic partner has forced me to have sexual contact or sexual intercourse when I didn’t want to.	Child	Sometimes true	15y, 17y
	Psychological abuse (n=9 unique items)
	How often do you tell him/her that he/she is bad or not as good as others?	Mother	A few times a week One or two times each day	5m 17m, 29m
	The mother yells at the baby / twin during the visit.	Interviewer Observation	Rarely Sometimes Often	5m 17m 29m
	The mother appears to be obviously annoyed (derangée) by her baby / twin and shows hostility towards him.	Interviewer Observation	Sometimes Often	5m, 17m 29m
	The mother scolds and belittles the baby / twin during the visit.	Interviewer Observation	Rarely Often	5m 17m, 29m
	I have raised my voice with or shouted at my baby/twin when he/she was particularly fussy.	Mother	10 (exactly what I did)	5m
	In the past 12 months, all the times that you talked to him/her about his/her behaviour, what proportion was disapproval?	Mother	More than half the time	29m
	The child can express negative feelings without harsh reprimands.	Interviewer Observation	No	45-56m
	The child can disturb the parent without harsh reprimands	Interviewer Observation	No	45-56m
	In the past 6 months, your parents get angry and yell at you	Child	Always	10y, 12y, 13y, 15y, 17y
	Neglect
	Emotional neglect (n=15 unique items)
	How often do you praise ...(name), by saying something like “Good for you!” or “What a nice thing you did!” or “That’s good going!”?	Mother	Never About once a week or less	5m 17m
	How often do you and he/she talk or play with each other, focussing attention on each other for five minutes or more, just for fun?	Mother	A few times a week About once a week or less About once per two weeks About once a month or less Never	5m, 17m 29m, 41m, 45-56m, 5y 6y 8y, 10y 12y
	How often do you and he/she laugh together?	Mother	About once a week or less	5m, 17m
	How often do you do something special with him/her that he/she enjoys?	Mother	Never	5m, 17m, 29m, 41m, 45-56m, 5y, 6y, 8y, 10y, 12y
	The mother responds to the baby / twin's vocalizations by speaking to him	Interviewer Observation	Never	5m, 17m, 29m
	I often play with my baby/twin. For example, I regularly take the time to amuse him/her or make him/her laugh when I change his/her diaper.	Mother	0	5m, 17m
	How often do you play sports, hobbies or games with him/her? In the past 12 months, how often did you play sports activities, hobbies or games with him/her?	Mother	Never	17m, 29m, 41m, 45-56m, 5y 6y, 8y
	How often do you play games with him/her?	Mother	About once a week or less	17m
	In past 12 months, all the times that you talked to ...(name) about his/her behaviour, what proportion was praise?	Mother	Never	29m, 6y
	In the past 12 months, how often did you comfort your child when they were sad?	Mother	Never	5y, 6y
	How many days a week do you and your child talk about things together?	Mother	1 to 2 days per week Rarely or never	6y 7y
	In the past 6 months, your parent(s) seem too busy to spend as much time with you as you would like	child	Always	10y, 12y, 13y, 15y, 17y
	Since September, how often do you ask your child how things are going at school?	Mother	Never	13y, 15y
	Since last September, how many times did one of your parents do the following: ask me about school (assignments, tests, activities, friends, teachers…)	child	Never	13y, 15y
	How often do you talk to your child about his/her plans for future (education, career, family, etc)	child	Never	13y, 15y
	Physical Neglect (n=11 unique items)
	The environment in which the baby / twins play seems safe and not hazardous.	Interviewer Observation	No	5m, 17m, 29m, 41m
	Overall, the interior of the house was…	Interviewer Observation	Very messy and dirty	5m, 17m, 29m, 41m
	How old was your child when his teeth were first brushed?	Mother	Never brushed	29m
	Who usually brushes your child's teeth?	Mother	Never brushed	41m, 45-56m, 5y, 6y, 8y
	The building appears safe and nonhazardous	Interviewer Observation	No	45-56m
	The outdoor play environment appears to be safe	Interviewer Observation	No	45-56m
	Since the start of school in the fall, how often has this child arrived: over or underdressed for school-related activities? Since the beginning of this school year, how often has this child arrived inadequately clothed to participate in school-related activities?	Teacher	Usually Often	6y 8y, 10y
	Since the beginning of this school year, how often has this child arrived inadequately dressed for the weather conditions?	Teacher	Often	7y, 8y, 10y
	Since the start of school in the fall, how often has this child arrived: too tired to do schoolwork?	Teacher	Usually	6y
	Since the start of school in the fall, how often has this child arrived: hungry? Since the beginning of this school year, how often has this child arrived without adequate nourishment/hungry?	Teacher	Usually Often	6y 7y, 8y, 10y, 12y
	Since the beginning of this school year, how often has this child arrived without a lunch/snacks?	Teacher	Often	7y, 8y, 10y
	Supervisory/Educational Neglect (n=26 unique items)
	The mother tends to keep her baby in sight and looks at him often	Interviewer Observation	Never	5m, 17m, 29m
	Do you or another adult ever read to ... (name), or show him/her pictures or wordless baby books?	Mother	No	17m
	In the past 12 months, when ...(name) broke the rules or did things that he/she was not supposed to, how often did you: ignore it, do nothing?	Mother	Always Often	29m, 41m 45-56m, 5y, 6y, 8y, 10y, 12y, 13y, 15y, 17y
	In the past 12 months, how often did he/she see television shows or movies that have a lot of violence in them?	Mother	Often	41m, 45-56m, 5y, 6y
	Currently, how often do you or another adult of the household read aloud to your child or listen to your child read or try to read?	Mother	Never or rarely Once a month	45-56m 5y, 6y, 7y
	How often do you or another adult of the household teach him to NAME printed letters or to read words?	Mother	Rarely or never	6y
	How often do you or another adult of the household teach him/her to PRINT letters or words?	Mother	Rarely or never	6y
	Since the start of school in the fall, how often has this child arrived: late?	Teacher	Always	6y, 7y, 8y, 10y
	What type of school is your child currently in?	Mother	Not in school	6y
	How often do you and your child talk about their schoolwork or activities?	Mother	Once a month Less than once a month	6y 7y
	Since the beginning of this school year, how often has this child arrived without the materials needed to do his/her work?	Teacher	Always	7y, 8y, 10y
	Since the beginning of this school year, how often has this child arrived without his/her homework completed?	Teacher	Always	7y, 8y, 10y, 12y, 13y
	Since the beginning of this school year, how often has this child arrived too tired to do school work?	Teacher	Often	7y, 8y, 10y
	When your child goes out with friends, do you ask where they are going and what they are going to do? In the past 6 months, your parents want to know exactly where you are going and what you are doing	Mother Child	Rarely Never Never	10y, 12y 13y, 15y 10, 12y, 13y, 15y
	If your child wants to go out with friends at night during the week, should your child ask your permission?	Mother	Sometimes Rarely	10y, 12y 13y
	In the past 6 months, your parents let you go out any evening you want	Child	Always	10y, 12y, 13y, 15y
	How often do you know where your child is when he/she is not at home?	Mother	Seldom Never	13y 15y
	How often do you know with whom your child is with when he/she is not at home?	Mother	Seldom Never	13y 15y
	Do you ever tell your child that...it is important to you that he/she succeed in school?	Mother	Never	13y, 15y
	Do you ever tell your child that..it is important to you that he/she works hard in school?	Mother	Never	13y, 15y
	Since September, how often do you ask your child if he/she has done his/her schoolwork? Since last September, how many times did one of your parents do the following: ask me if I did my homework	Mother Child	Never	13y 13y
	Since September, how often do you ask your child questions about how he/she is doing at school? (test, assignments, grades, etc.)	Mother	Never	13y
	How often is this student absent from class without a valid reason.	Teacher	Often	13y
	During this school year, how many times have you missed school without a valid reason?	Child	Quite often	13y, 15y
	Since last September, how many times did one of your parents do the following: help me with my homework when I ask for help	Child	Never	13y, 15y
	In what grade level are you enrolled this current school year?	Child	don't go to school anymore	15y
	Family Violence (n=3 unique items)
	In the past 12 months, how often does your child see adults or teenagers in your house physically fighting, hitting or otherwise trying to hurt others? In the past 3 months, how often does your child see adults or teenagers in your house physically fighting, hitting or otherwise trying to hurt others?	Mother	Sometimes	41m, 5y, 6y 45-56m
	Since the birth of you child, have you been hit, slapped, kicked or otherwise physically hurt by someone? In the past 12 months, have you been hit, slapped, kicked or otherwise physically hurt by someone? In the past 3 months, have you been hit, slapped, kicked or otherwise physically hurt by someone?	Mother	Yes	41m 41m, 5y, 8y, 10y, 12y, 13y 45-56m
	In the past 12 months, how many times did your partner (or ex-partner) insult you or swear at you when there was a problem?	Mother	More than 20 times	12y, 13y
	Note. Data were compiled from the final master file of the Québec Longitudinal Study of Child Development (1998-2018), Québec Government, Québec Statistics Institute.
