## Supplemental Table 3 for "Identification of probable child maltreatment using prospectively recorded information between 5 months and 17 years in a longitudinal cohort of Canadian children"

### Sheet: Table 3
	Table 3
	Key characteristicsa of included participants compared to the initial cohort
			Preschool (birth to 5 years)				School-age (6 to 12 years)			Adolescence (13 to 17 years)			By the end of childhood (birth to 12 years)			By the end of adolescence (birth to 17 years)			Retrospective (birth to 17 years)
			Initial cohort (n=2120)	included participants (n=1969)	% bias		Included participants (n=1221)	% bias		Included participants (n=1309)	% bias		Included participants (n=1207)	% bias		Included participants (n=964)	% bias		Included participants (n=1323)	% bias
	Child characteristics
	Sex
		Male	50.9(1080)	50.3(991)	-1.17878		47.5(580)	-6.67976		47.3(619)	-7.07269		52.6(635)	3.53635		45.9(442)	-9.82318		42.3(559)	-16.8959
		Female	49.1(1040)	49.7(978)	1.222		52.5(641)	6.92464		52.7(690)	7.33198		47.4(572)	-3.46232		54.1(522)	10.1833		57.7(764)	17.5153
	Birth weight (grams)
		<2500	3.3(69)	3.3(64)	0		2.9(35)	-12.1212		2.6(34)	-21.2121		2.9(35)	-12.1212		2.4(23)	-27.2727		2.9(38)	-12.1212
		≥ 2500	96.7(2050)	96.7(1904)	0		97.1(1185)	0.41365		97.4(1274)	0.723888		97.1(1171)	0.41365		97.6(940)	0.930714		97.1(1285)	0.41365
	Ethnicity
		Non-Canadian	28.5(600)	26.9(527)	-5.61404		25.4(309)	-10.8772		25.3(330)	-11.2281		25.3(304)	-11.2281		23.0(221)	-19.2982		26.4(348)	-7.36842
		Canadian	71.5(1506)	73.1(1429)	2.23776		74.6(906)	4.33566		74.7(973)	4.47552		74.7(897)	4.47552		77.0(740)	7.69231		73.6(968)	2.93706
	Externalizing behaviorsb
		Low (≤3)	33.5(669)	33.7(658)	0.597015		33.4(406)	-0.298507		33.9(442)	1.19403		33.2(400)	-0.895522		33.8(325)	0.895522		34.2(451)	2.08955
		Medium (>3 and ≤ 6	39.1(790)	38.9(761)	-0.511509		39.4(479)	0.767263		38.8(506)	-0.767263		39.5(476)	1.02302		39.9(384)	2.04604		39.0(514)	-0.255754
		High (>6)	27.4(548)	27.4(535)	0		27.2(330)	-0.729927		27.3(356)	-0.364964		27.2(328)	-0.729927		26.3(253)	-4.0146		26.7(352)	-2.55474
	Internalizing behaviorsc
		Low (≤0)	50.7(1013)	50.5(986)	-0.394477		49.1(596)	-3.15582		49.7(648)	-1.97239		49.2(592)	-2.95858		49.8(479)	-1.77515		50.9(670)	0.394477
		Medium (>0 and ≤ 1	25.1(502)	25.4(497)	1.19522		27.1(329)	7.96813		26.7(348)	6.3745		27.0(325)	7.56972		27.5(265)	9.56175		25.9(341)	3.18725
		High (>1)	24.1(482)	24.1(471)	0		23.9(290)	-0.829876		23.6(308)	-2.07469		23.8(287)	-1.24481		22.7(218)	-5.80913		23.2(306)	-3.73444
	Family Characteristics
	Maternal age at birth
		<20	3.8(81)	3.5(69)	-7.89474		3.3(40)	-15.1515		3.1(41)	-21.2121		3.1(38)	-21.2121		2.6(25)	-36.3636		2.9(39)	-27.2727
		20-29	53.2(1128)	53.2(1047)	0		52.1(636)	-2.06379		52.2(683)	-1.87617		52.4(632)	-1.50094		51.1(493)	-3.93996		52.6(696)	-1.1257
		30+	42.9(910)	43.3(852)	0.932401		44.6(545)	3.9627		44.7(585)	4.1958		44.5(537)	3.7296		46.3(446)	7.92541		44.4(588)	3.4965
	Maternal depressiond
		Low (≤2.67)	85.0(1795)	85.6(1680)	0.705882		86.8(1056)	2.11765		86.9(1134)	2.23529		86.7(1043)	2		88.0(847)	3.52941		87.0(1148)	2.35294
		High (>2.67)	15.0(318)	14.4(283)	-4		13.2(161)	-11.3333		13.1(171)	-12.6667		13.3(160)	-11.3333		12.0(116)	-20		13.0(172)	-13.3333
	Family structure
		Intact	80.8(1706)	81.8(1605)	1.23762		82.7(1007)	2.35149		82.2(1074)	1.73267		82.7(996)	2.35149		84.3(811)	4.33168		82.0(1083)	1.48515
		Single or blended	19.2(406)	18.2(357)	-5.20833		17.3(211)	-9.89583		17.8(233)	-7.29167		17.3(208)	-9.89583		15.7(151)	-18.2292		18.0(237)	-6.25
	Family socioeconomic statuse
		Low (≤-.439)	33.0(696)	31.3(610)	-5.15152		28.1(342)	-14.8485		27.3(356)	-17.2727		27.8(334)	-15.7576		24.1(232)	-26.9697		27.8(366)	-15.7576
		Medium (>.44 and ≤ .45	33.0(696)	34.0(667)	2.94118		34.7(422)	5.15152		34.0(444)	3.0303		34.8(419)	5.45455		34.8(335)	5.45455		33.8(445)	2.42424
		High (>.450)	34.0(717)	34.9(686)	2.64706		37.2(453)	9.41176		38.7(506)	13.8235		37.4(450)	10		41.1(395)	21.7647		38.4(506)	12.9412
	Note. Data were compiled from the final master file of the Québec Longitudinal Study of Child Development (1998-2018), Québec Government, Québec Statistics Institute. The samples from our cumulative maltreatment indicator were used to compare included participants (by developmental period) to the initial sample. Percentage bias: (includedparticipants(by developmental stage)% - total initial co…
	References
	Collet, O. A., Orri, M., Tremblay, R. E., Boivin, M., & Côté, S. M. (2022). Psychometric properties of the Social Behavior Questionnaire (SBQ) in a longitudinal population-based sample. International Journal of Behavioral Development, 01650254221113472. Geoffroy, M.-C., Boivin, M., Arseneault, L., Turecki, G., Vitaro, F., Brendgen, M., Renaud, J., Séguin, J. R., Tremblay, R. E., & Côté, S. M. (20…
