## Supplemental Table 1 for "Identification of probable child maltreatment using prospectively recorded information between 5 months and 17 years in a longitudinal cohort of Canadian children"

### Sheet: Table 1
	Table 1
	Retrospective maltreatment items in the Quebec Longitudinal Study of Children Developpement (QLSCD) questionnaire at 23 years
	Maltreatment types	Item
	Physical abuse	In the first 17 years of your life and prior to your 18th birthday: Did a parent or other adult in the household often or very often push, grab, slap, or throw something at you or ever hit you so hard that you had marks or were injured?
	Sexual abuse	Did an adult or another person ever touched you, or forced or coerced you to touch another person on an intimate or private part of the body (e.g. breasts, thighs, genitals) in a way that surprised you or made you feel uncomfortable; or have you ever been forced or coerced to kiss someone in a sexual rather than an affectionate way? OR ever have genital sex with you against your will, or were you…
	Psychological absue	In the first 17 years of your life and prior to your 18th birthday: Did a parent or other adult in the household often or very often swear at you, insult you, put you down, or humiliate you or act in a way that made you afraid that you might be physically hurt?
	Emotional neglect	In the first 17 years of your life and prior to your 18th birthday: Did you often or very often feel that no one in your family loved you or thought you were important or special or your family didn’t look out for each other, feel close to each other, or support each other?
	Physical neglect	In the first 17 years of your life and prior to your 18th birthday: Did you often or very often feel that you didn’t have enough to eat, had to wear dirty clothes, and had no one to protect you or your parents were too drunk or high to take care of you or take you to the doctor if you needed it?
	Family violence	In the first 17 years of your life and prior to your 18th birthday: Was your mother or stepmother or your father or stepfather or your sister or your brother often or very often pushed, grabbed, slapped, or had something thrown at her/him or sometimes, often, or very often kicked, bitten, hit with a fist, or hit with something hard or ever repeatedly hit over at least a few minutes or threatened …
	Note. All items are from the Adverse Childhood Experiences International Questionnaire (ACE-IQ; World Health Organization, 2020). Sexual abuse exposure was evaluated using two items derived from the recombination of six items from the Early Trauma Inventory Self-Report Short Form (ETI; Bremner, J.D. et al., 2007).
	References
	Bremner, J. D., Bolus, R., & Mayer, E. A. (2007). Psychometric properties of the early trauma inventory–self report. The Journal of nervous and mental disease, 195(3), 211-218.
	World Health Organization. (2020). Adverse Childhood Experiences International Questionnaire (ACE-IQ).
